# The frequency of pathogenic variation in the All of Us cohort reveals ancestry-driven disparities

**DOI:** 10.1101/2022.12.19.22283658

**Authors:** Eric Venner, Karynne Patterson, Divya Kalra, Marsha M. Wheeler, Yi-Ju Chen, Sara E. Kalla, Bo Yuan, Jason H. Karnes, Breanna Lee, Kimberly Walker, Josh Smith, Sean Mcgee, Aparna Radhakrishnan, Andrew Haddad, Qiaoyan Wang, Gail Jarvik, Diana Toledo, Anjene Musick, Richard A. Gibbs, the All of Us Research Program Investigators

## Abstract

Disparities in the data that underlies clinical genomic interpretation is an acknowledged problem but there is a paucity of data demonstrating it. The National Institutes of Health’s *All of Us* Research Program aims to collect whole genome sequences, electronic health record (EHR) data, surveys and physical measurements for over a million participants of diverse ancestry and varied access to healthcare resources. We grouped participants by computed genetic ancestry and summarized the frequency of pathogenic variation within these groups. The European subgroup showed the highest rate of pathogenic variation (2.1%), with other ancestry groups ranging from 1.04% (East Asian) to 1.87% (‘Other’). Pathogenic variants were most frequently observed in genes related to Breast/Ovarian Cancer, Hypercholesterolemia or Hemochromatosis. Variant frequencies were consistent with gnomAD and some notable exceptions were resolved using gnomAD subsets. We additionally use this data to enrich sets of participants for specific genetic findings and to calculate penetrance. Differences in the frequency of pathogenic variants observed between ancestral groups generally indicate biases of ascertainment, but some may indicate differences in disease prevalence. These analyses are available on the *All of Us* Researcher Workbench.
