## Supplementary information for "The frequency of pathogenic variation in the All of Us cohort reveals ancestry-driven disparities"

### Sheet: vip_gene_count (1)
Gene	plp	blb	vus	risk	total
RYR1	109	102	1319	0	1530
BRCA2	174	195	646	0	1015
RYR2	2	19	834	0	855
APC	196	52	541	1	790
APOB	11	59	659	0	729
TSC2	6	56	546	0	608
DSP	21	25	544	0	590
BRCA1	96	112	347	0	555
CACNA1S	13	13	522	0	548
SCN5A	35	21	484	0	540
MSH6	66	47	382	0	495
FBN1	41	55	396	0	492
MYH11	3	28	457	0	488
MYBPC3	51	34	382	0	467
MYH7	35	30	359	0	424
LDLR	118	37	228	0	383
RET	23	40	291	0	354
MSH2	45	36	266	0	347
CFTR	205	45	80	0	330
ATM	90	84	147	0	321
PMS2	51	50	190	0	291
COL3A1	18	28	230	0	276
PKP2	27	17	231	0	275
MLH1	54	39	176	0	269
DSG2	15	22	221	0	258
TSC1	3	35	209	0	247
CACNA1A	16	27	185	0	228
DSC2	5	10	208	0	223
PCSK9	3	25	184	0	212
COL5A1	21	136	54	0	211
KCNH2	17	6	177	0	200
TP53	72	23	96	0	191
KCNQ1	38	15	136	0	189
LMNA	22	16	150	0	188
OTC	108	23	42	0	173
MYLK	1	15	153	0	169
ANK2	2	20	139	0	161
TTN	5	12	134	0	151
MUTYH	41	21	82	0	144
RB1	3	12	119	0	134
PTEN	71	17	43	0	131
MEN1	31	14	81	0	126
PRKAG2	0	6	120	0	126
STK11	0	16	110	0	126
WT1	7	18	99	0	124
PALB2	30	29	64	0	123
GLA	69	11	40	0	120
TMEM43	0	16	101	0	117
POLE	6	4	106	0	116
SDHB	35	23	58	0	116
VHL	28	9	72	0	109
HNF1A	5	12	91	0	108
POLD1	0	2	99	0	101
NF2	2	10	84	0	96
BMPR1A	3	13	78	0	94
CHEK2	27	10	54	0	91
ATP7B	16	2	69	0	87
TNNT2	7	5	68	0	80
TGFBR2	5	6	68	0	79
CACNA1C	1	5	71	0	77
SMAD4	3	8	63	0	74
FLG	23	47	2	0	72
SCN9A	16	13	38	0	67
CFH	2	11	51	1	65
TGFBR1	2	3	58	0	63
SCN1A	23	6	33	0	62
SMAD3	3	2	53	0	58
SDHC	6	15	36	0	57
TNNI3	8	1	44	0	53
MYL2	0	2	49	0	51
SDHD	12	5	33	0	50
SDHAF2	4	7	38	0	49
HNF1B	5	3	40	0	48
TPM1	2	3	39	0	44
BMPR2	3	2	38	0	43
TCIRG1	14	7	20	0	41
MYL3	1	0	38	0	39
SYNE2	0	6	32	0	38
MC4R	8	3	26	0	37
SERPINA1	11	10	16	0	37
ABCC6	1	10	23	0	34
KCNJ2	2	1	30	0	33
ACTA2	3	2	27	0	32
RNF213	0	5	21	0	26
MTHFR	10	10	5	0	25
TCF4	16	6	3	0	25
KCNE1	1	2	20	1	24
VDR	7	16	1	0	24
NOTCH1	0	3	20	0	23
ACTC1	1	0	20	0	21
FBN2	0	3	18	0	21
DMD	0	4	15	0	19
NTRK1	6	2	11	0	19
MYH6	0	3	14	0	17
TYK2	6	8	2	0	16
CACNA1B	0	14	1	0	15
FLNA	0	3	12	0	15
KCNH6	0	1	14	0	15
SLC2A10	4	1	9	0	14
TTR	3	2	9	0	14
UMOD	4	4	6	0	14
COL4A1	0	0	13	0	13
RBM20	0	0	13	0	13
SCN10A	0	4	9	0	13
ATP1A2	3	1	8	0	12
COL1A2	0	1	11	0	12
HCN4	0	4	8	0	12
LTBP4	0	0	12	0	12
ABCA1	1	2	8	0	11
COL5A2	0	1	10	0	11
LPL	3	2	6	0	11
PRDM16	0	1	10	0	11
COL1A1	0	4	6	0	10
ELN	1	1	8	0	10
LPA	0	0	10	0	10
PSEN2	0	3	7	0	10
USH2A	0	4	6	0	10
ANGPTL3	5	1	3	0	9
APOE	0	4	5	0	9
AKAP9	0	1	7	0	8
APOA5	0	4	4	0	8
MYPN	0	0	8	0	8
NEXN	1	0	7	0	8
SCN4A	0	1	7	0	8
VWF	0	4	4	0	8
ACVRL1	0	0	7	0	7
DPP6	0	0	7	0	7
GATA4	0	0	7	0	7
MYO6	0	0	7	0	7
MYOCD	0	0	7	0	7
SDHA	2	1	4	0	7
ABCG5	0	1	5	0	6
ACTN2	0	0	6	0	6
C8orf49	0	1	5	0	6
CDH23	0	2	4	0	6
CTNNA3	0	1	5	0	6
KCNA10	0	1	5	0	6
LCAT	1	1	4	0	6
PKHD1	0	2	4	0	6
ADGRV1	0	1	4	0	5
CACNB2	0	1	4	0	5
CEP290	0	2	3	0	5
COL2A1	0	2	3	0	5
CRYAB	0	0	5	0	5
DES	0	1	4	0	5
JUP	0	0	5	0	5
KCNA5	0	0	5	0	5
LIPC	2	0	3	0	5
MYF6	0	1	4	0	5
NPHP4	0	1	4	0	5
PNPLA3	0	1	4	0	5
POLG	0	0	5	0	5
PON1	0	5	0	0	5
RUNX2	0	0	5	0	5
SLC6A2	0	1	4	0	5
VCL	0	1	4	0	5
WFS1	0	1	4	0	5
ADRB1	0	0	4	0	4
ANGPTL4	0	4	0	0	4
CACNA1D	0	0	4	0	4
CAV3	0	2	2	0	4
DCC	0	0	4	0	4
FANCA	0	0	4	0	4
GATAD1	0	1	3	0	4
GRM1	2	2	0	0	4
JPH2	0	0	4	0	4
KCNE2	0	3	0	1	4
KCNE3	0	0	4	0	4
LAMA4	0	0	4	0	4
MYH9	0	2	2	0	4
PKD1	0	1	3	0	4
PPARG	0	0	4	0	4
SNTA1	0	0	4	0	4
TBX20	0	0	4	0	4
VSX1	0	2	2	0	4
AIPL1	0	1	2	0	3
ATP8B1	0	0	3	0	3
BAG3	0	1	2	0	3
CALR3	0	1	2	0	3
CBS	1	0	2	0	3
CDH1	0	2	1	0	3
CLCN1	0	1	2	0	3
COL11A2	0	1	2	0	3
CRB1	0	2	1	0	3
CREBBP	0	2	1	0	3
DNAH5	0	0	3	0	3
F11	2	1	0	0	3
FBLN5	0	0	3	0	3
FLNC	0	2	1	0	3
GATA5	0	0	3	0	3
GLI3	0	3	0	0	3
GNAI2	0	1	2	0	3
LDB3	0	2	1	0	3
LIPI	0	0	3	0	3
LRRK2	0	2	1	0	3
MCCC2	0	0	3	0	3
MEFV	1	0	2	0	3
MIB1	0	0	3	0	3
MYH2	0	2	1	0	3
MYO15A	0	1	2	0	3
MYO1A	0	1	2	0	3
MYO7A	0	1	2	0	3
NF1	0	1	2	0	3
NOTCH2	0	2	1	0	3
NPHS1	0	2	1	0	3
OFD1	0	3	0	0	3
PSEN1	0	1	2	0	3
RAD50	0	1	2	0	3
SCN1B	0	1	2	0	3
SGCD	0	1	2	0	3
SPG11	0	1	2	0	3
TCAP	0	0	3	0	3
TGFB3	0	1	2	0	3
TMPO	0	0	3	0	3
ABCA3	0	1	1	0	2
ABCA4	0	0	2	0	2
ABCC8	0	1	1	0	2
APOC3	0	1	1	0	2
BLM	2	0	0	0	2
CCDC39	0	0	2	0	2
CDKN1C	0	1	1	0	2
CFI	0	2	0	0	2
CNGA3	0	0	2	0	2
COL4A3	0	1	1	0	2
COL6A2	0	1	1	0	2
CSRP3	0	0	2	0	2
CYP21A2	1	0	1	0	2
CYP2C18	0	1	1	0	2
CYP2D6	0	0	2	0	2
DLX6	0	0	2	0	2
DST	0	1	1	0	2
DYSF	0	2	0	0	2
EYA4	0	0	2	0	2
F7	0	2	0	0	2
FOXH1	0	2	0	0	2
FPGS	0	0	2	0	2
FUS	0	2	0	0	2
GALNS	0	0	2	0	2
GCH1	0	1	1	0	2
GFAP	0	1	1	0	2
GLRA1	0	2	0	0	2
GSN	0	0	2	0	2
HADH	0	0	2	0	2
HCN3	0	1	1	0	2
HMBS	0	1	1	0	2
IFIH1	0	1	1	0	2
JAK2	1	1	0	0	2
KCNJ5	0	0	2	0	2
KCNJ8	0	1	1	0	2
KMT2D	0	2	0	0	2
LAMA2	0	0	2	0	2
LAMP2	0	0	2	0	2
LOXHD1	0	0	2	0	2
LPIN2	0	0	2	0	2
LRP5	0	0	2	0	2
MAPT	0	0	2	0	2
MLH3	0	1	1	0	2
MTTP	1	0	1	0	2
MYH13	0	0	2	0	2
MYH3	0	0	2	0	2
MYH7B	0	1	1	0	2
MYLK2	0	1	1	0	2
NOTCH3	0	2	0	0	2
NPPA	0	0	2	0	2
PCCB	0	1	1	0	2
PLEC	0	1	1	0	2
PLG	0	0	2	0	2
POR	0	0	2	0	2
POTEE	0	1	1	0	2
PRKAR1A	1	0	1	0	2
PROM1	0	0	2	0	2
RPGRIP1	0	1	1	0	2
SCN3B	0	0	2	0	2
SCN4B	0	0	2	0	2
SEMA3A	0	2	0	0	2
SLC26A4	0	1	1	0	2
SLC34A3	0	2	0	0	2
SLX4	0	1	1	0	2
SMPD1	0	1	1	0	2
SPINK1	0	2	0	0	2
SQSTM1	0	2	0	0	2
SRCAP	0	2	0	0	2
SYNE1	0	1	1	0	2
TCOF1	0	2	0	0	2
TGFB2	1	0	1	0	2
UPK3A	0	0	2	0	2
USF1	0	0	2	0	2
VAPB	0	2	0	0	2
WDR36	0	1	1	0	2
ZNF469	0	0	2	0	2
A2ML1	0	0	1	0	1
ABCA12	0	0	1	0	1
ABCB11	0	0	1	0	1
ABCC9	0	1	0	0	1
ABCG8	0	0	1	0	1
ACADM	1	0	0	0	1
ACADVL	0	1	0	0	1
ACTA1	0	0	1	0	1
ACTBL2	0	0	1	0	1
ACTN4	0	1	0	0	1
ADAMTS7	0	0	1	0	1
AFG3L2	0	0	1	0	1
AIP	0	0	1	0	1
ALDH3A2	0	0	1	0	1
ALDH5A1	0	0	1	0	1
ALG13	0	1	0	0	1
ALS2	0	0	1	0	1
ALX1	0	1	0	0	1
AMH	0	0	1	0	1
AMN	0	1	0	0	1
ANKRD1	0	0	1	0	1
ANKS1A	0	0	1	0	1
APOC2	0	0	1	0	1
AQP2	0	0	1	0	1
ARID1B	0	1	0	0	1
ASL	0	0	1	0	1
ATP6V0A2	0	0	1	0	1
AXIN2	0	0	1	0	1
BBS10	0	0	1	0	1
BCHE	0	0	1	0	1
BCKDHA	0	0	1	0	1
BCKDHB	1	0	0	0	1
BRIP1	0	0	1	0	1
BTD	0	0	1	0	1
C5orf42	0	0	1	0	1
CA4	0	0	1	0	1
CASP10	0	0	1	0	1
CASQ2	0	0	1	0	1
CAV1	0	0	1	0	1
CC2D2A	0	0	1	0	1
CDHR1	0	0	1	0	1
CDKN1A	0	0	1	0	1
CDKN1B	0	0	1	0	1
CEP152	0	0	1	0	1
CFB	0	1	0	0	1
CHKB	0	0	1	0	1
CHRNA2	0	0	1	0	1
CLCN2	0	0	1	0	1
CLN5	0	0	1	0	1
CLN8	0	0	1	0	1
CLRN1	0	0	1	0	1
CNTNAP2	0	1	0	0	1
COL17A1	0	0	1	0	1
COL23A1	0	0	1	0	1
COL4A2	0	1	0	0	1
COL4A4	0	0	1	0	1
COL6A3	0	1	0	0	1
CP	0	0	1	0	1
CPA6	0	0	1	0	1
CRX	0	1	0	0	1
CRYBA4	0	1	0	0	1
CSF2RB	0	0	1	0	1
CTNNB1	0	1	0	0	1
CTNS	0	1	0	0	1
CTRC	0	0	1	0	1
CUBN	0	0	1	0	1
CYP17A1	0	0	1	0	1
CYP1B1	0	0	1	0	1
CYP24A1	0	0	1	0	1
CYP2C19	0	0	1	0	1
CYP3A7-CYP3AP1	0	0	1	0	1
DCTN1	0	0	1	0	1
DGUOK	0	0	1	0	1
DIAPH1	0	0	1	0	1
DIAPH3	0	1	0	0	1
DICER1	0	0	1	0	1
DSTYK	0	0	1	0	1
DTNA	0	0	1	0	1
DUOX2	0	0	1	0	1
DUSP6	0	1	0	0	1
DYNC2H1	0	0	1	0	1
EDNRB	0	0	1	0	1
EIF3J	0	0	1	0	1
EIF4G1	0	1	0	0	1
ELANE	0	1	0	0	1
EMD	0	0	1	0	1
EPOR	0	0	1	0	1
ETFB	0	1	0	0	1
EXT2	0	1	0	0	1
EYS	0	0	1	0	1
F12	0	1	0	0	1
F13B	0	0	1	0	1
F5	0	0	1	0	1
FAM161A	0	0	1	0	1
FAM83H	0	0	1	0	1
FANCC	0	0	1	0	1
FANCL	0	1	0	0	1
FASTKD2	0	0	1	0	1
FAT4	0	0	1	0	1
FGFR1	0	0	1	0	1
FGFR3	0	1	0	0	1
FH	0	0	1	0	1
FKRP	0	0	1	0	1
FLCN	0	0	1	0	1
FLNB	0	0	1	0	1
FOXC1	0	0	1	0	1
FREM2	0	1	0	0	1
FTH1	0	1	0	0	1
G6PC	1	0	0	0	1
G6PD	0	0	1	0	1
GABRB3	0	1	0	0	1
GBX1	0	0	1	0	1
GFPT1	0	0	1	0	1
GHR	0	0	1	0	1
GJA3	0	0	1	0	1
GJA4	0	0	1	0	1
GLI2	0	1	0	0	1
GNAT2	0	0	1	0	1
GNPTAB	0	1	0	0	1
GNRHR	0	0	1	0	1
GPD1	0	0	1	0	1
GPD1L	0	0	1	0	1
GRIP1	0	0	1	0	1
GRM2	0	1	0	0	1
GRM6	0	1	0	0	1
GRM7	0	1	0	0	1
GRM8	0	1	0	0	1
GUCY2D	0	0	1	0	1
GUSB	0	1	0	0	1
HBB	0	1	0	0	1
HCN2	0	0	1	0	1
HFE	1	0	0	0	1
HOXD13	0	1	0	0	1
HTT	0	0	1	0	1
IDUA	0	0	1	0	1
IGF1	0	1	0	0	1
IGF1R	0	0	1	0	1
IGHMBP2	0	0	1	0	1
IQCB1	0	0	1	0	1
IRF2BPL	0	0	1	0	1
ITK	0	0	1	0	1
JAG1	0	1	0	0	1
JPH3	0	0	1	0	1
KARS	0	1	0	0	1
KAT6B	0	1	0	0	1
KCNA1	0	0	1	0	1
KCNE5	0	0	1	0	1
KCNMA1	0	0	1	0	1
KCNQ3	0	1	0	0	1
KIF7	0	1	0	0	1
KRIT1	0	1	0	0	1
KRT18	0	1	0	0	1
KRT76	0	0	1	0	1
LDLRAP1	0	0	1	0	1
LITAF	0	0	1	0	1
LPIN1	0	0	1	0	1
LRBA	0	0	1	0	1
MAP2K2	0	0	1	0	1
MBD5	0	0	1	0	1
MFN2	0	1	0	0	1
MMAB	0	1	0	0	1
MMP20	0	0	1	0	1
MSX1	0	1	0	0	1
MUT	0	0	1	0	1
MYH1	0	0	1	0	1
MYH4	0	0	1	0	1
MYH8	0	1	0	0	1
MYOC	0	0	1	0	1
MYOZ2	0	0	1	0	1
NBN	0	0	1	0	1
NDUFS2	0	0	1	0	1
NDUFV3	0	1	0	0	1
NEDD4L	0	1	0	0	1
NIPBL	0	1	0	0	1
NLK	0	0	1	0	1
NOD2	0	1	0	0	1
NOG	0	0	1	0	1
NPC1	0	0	1	0	1
NPHP3	0	0	1	0	1
NRXN1	0	1	0	0	1
NSD1	0	0	1	0	1
ORC4	0	0	1	0	1
OTOF	0	1	0	0	1
OXCT1	0	1	0	0	1
PAH	0	1	0	0	1
PAX1	0	0	1	0	1
PCCA	0	0	1	0	1
PCK2	0	1	0	0	1
PDE6A	0	1	0	0	1
PDE6B	0	0	1	0	1
PDLIM2	0	0	1	0	1
PEX6	0	0	1	0	1
PHYH	0	0	1	0	1
PIGG	0	1	0	0	1
PKD2	0	1	0	0	1
PKLR	0	0	1	0	1
PLA2G6	0	0	1	0	1
PLCE1	0	0	1	0	1
PLCG2	0	1	0	0	1
PLN	0	0	1	0	1
PNPLA2	0	0	1	0	1
PNPLA6	0	1	0	0	1
POLR1C	0	0	1	0	1
POMC	0	0	1	0	1
POMT1	0	1	0	0	1
PPM1D	0	1	0	0	1
PPOX	0	0	1	0	1
PRF1	0	0	1	0	1
PRKCSH	0	0	1	0	1
PRKG1	0	0	1	0	1
PROC	0	1	0	0	1
PRPH	0	0	1	0	1
PRSS1	0	1	0	0	1
PSORS1C1	0	0	1	0	1
PSORS1C2	0	0	1	0	1
PSTPIP1	0	0	1	0	1
PTGDR2	0	0	1	0	1
PYGL	0	0	1	0	1
PYGM	0	0	1	0	1
RAB3GAP2	0	0	1	0	1
RAD21	0	1	0	0	1
RAD51C	0	1	0	0	1
RAG2	0	0	1	0	1
RAI1	0	0	1	0	1
RARS2	0	0	1	0	1
RELN	0	0	1	0	1
ROBO2	0	0	1	0	1
RP1L1	0	0	1	0	1
RPE65	0	1	0	0	1
RPL5	0	1	0	0	1
SBDS	0	1	0	0	1
SCN11A	0	0	1	0	1
SCN2A	0	1	0	0	1
SETX	0	0	1	0	1
SFTPC	0	1	0	0	1
SGCA	0	0	1	0	1
SGCB	0	0	1	0	1
SH3TC2	0	0	1	0	1
SHH	0	0	1	0	1
SIAE	0	1	0	0	1
SLC12A1	0	0	1	0	1
SLC22A4	0	0	1	0	1
SLC24A1	0	1	0	0	1
SLC25A40	0	1	0	0	1
SLC26A1	0	1	0	0	1
SLC4A1	0	0	1	0	1
SLC6A3	0	0	1	0	1
SMARCA2	0	1	0	0	1
SPAST	0	1	0	0	1
SPTB	0	0	1	0	1
SSTR5	0	1	0	0	1
STIL	0	0	1	0	1
STIM1	0	1	0	0	1
STRA6	0	0	1	0	1
STRC	0	1	0	0	1
SZT2	0	0	1	0	1
TBX5	0	1	0	0	1
TCF21	0	0	1	0	1
TCTN3	0	0	1	0	1
TECTA	0	0	1	0	1
TERT	0	0	1	0	1
TFR2	0	0	1	0	1
TG	0	0	1	0	1
TGM1	0	1	0	0	1
THAP1	0	1	0	0	1
TICAM1	0	1	0	0	1
TINF2	0	1	0	0	1
TK2	0	1	0	0	1
TMEM67	0	0	1	0	1
TMPRSS3	0	0	1	0	1
TNF	0	1	0	0	1
TNFRSF13C	0	0	1	0	1
TNFRSF1A	0	1	0	0	1
TOR1A	1	0	0	0	1
TSHR	0	0	1	0	1
TSPEAR	0	1	0	0	1
TTC21B	0	0	1	0	1
TTC8	0	0	1	0	1
TTLL5	0	0	1	0	1
TULP1	0	1	0	0	1
TWIST1	0	0	1	0	1
TYRP1	0	0	1	0	1
USH1C	0	1	0	0	1
VCAN	0	1	0	0	1
VPS13B	0	1	0	0	1
WDR11	0	1	0	0	1
WNK4	0	1	0	0	1
WRN	0	0	1	0	1
ZC3HC1	0	0	1	0	1
ZFPM2	0	1	0	0	1
ZIC2	0	1	0	0	1
ZNF703	0	0	1	0	1
